# MammaTrace – a cell-free DNA methylation plasma only assay for minimal residual disease detection in breast cancer patients

**DOI:** 10.1101/2025.05.20.25328012

**Authors:** David N Buckley, Alex J Kalfa, Gerald Gooden, Juan Pablo Lewinger, Marissa Pacheco, Jessica Gayton, Darcy Spicer, John Carpten, Daphne Stewart, Heinz-Josef Lenz, Chanita Hughes Halbert, Caryn Lerman, Joyce O’Shaughnessy, Barbara Pockaj, Bodour Salhia

## Abstract

**Introduction:** Metastatic breast cancer (MBC) remains an incurable disease with a 5-year overall survival rate below 25%. Metastases often emerge from subclinical, disseminated tumor cells that persist despite systemic therapy of primary disease – referred to as minimal residual disease (MRD). Detecting MRD is critical for identifying patients at high risk of recurrence and enabling timely intervention.

**Methods:** In this study, we developed MammaTrace, a plasma-only cell-free DNA (cfDNA) methylation-based MRD assay, informed by differentially methylated regions (DMRs) identified in MBC using whole genome bisulfite sequencing. MammaTrace was evaluated in an independent longitudinal cohort of early-stage breast cancer patients treated with curative intent.

**Results:** MammaTrace achieved a sensitivity of 91% and specificity of 83%, with a median follow-up of 12.4 months. A positive MammaTrace score, indicative of MRD, preceded clinical or radiologic recurrence by a median of 457 days, providing a substantial lead time for therapeutic intervention to prevent progression to metastatic disease.

**Conclusions:** MammaTrace enables detection of minimal residual disease in breast cancer patients, offering a substantial lead time before clinical recurrence. This approach may improve risk stratification and guide early therapeutic strategies to delay or prevent metastatic progression.
