## Supplemental Tables for "MammaTrace – a cell-free DNA methylation plasma only assay for minimal residual disease detection in breast cancer patients"

### Sheet: Table_S1
	MBC/Healthy	MBC/Healthy	MBC/Healthy	MBC/Healthy	MBC/Healthy	MBC/Healthy	Longitudinal	Longitudinal	Longitudinal	Longitudinal	Longitudinal	Longitudinal
Characteristic	ASIAN, N = 15	AA, N = 72	HL, N = 34	NHW, N = 100	OTHER, N = 3	TOTAL, N = 224	ASIAN, N = 23	AA, N = 4	HL, N = 40	NHW, N = 284	OTHER, N = 4	TOTAL, N = 355
Subtype
HR+/HER2-	2	5	8	27	1	43	4	4	13	109	0	130
HR-/HER2+	0	5	2	14	0	21	4	0	0	25	0	29
HR+/HER2+	0	0	3	11	0	14	7	0	7	58	3	75
TNBC	0	22	2	12	0	36	8	0	20	92	1	121
HEALTHY	13	40	19	36	2	110	0	0	0	0	0	0
n	n	n	n	n	n	n	n	n	n	n	n	n

### Sheet: Table_S2
	HR+/HER2-	HR+/HER2-	HR+/HER2-	HR+/HER2-	HR+/HER2-	HR+/HER2-	HR-/HER2+	HR-/HER2+	HR-/HER2+	HR-/HER2+	HR-/HER2+	HR-/HER2+	HR+/HER2+	HR+/HER2+	HR+/HER2+	HR+/HER2+	HR+/HER2+	HR+/HER2+	TNBC	TNBC	TNBC	TNBC	TNBC	TNBC	HEALTHY	HEALTHY	HEALTHY	HEALTHY	HEALTHY	HEALTHY
Characteristic	ASIAN, N = 2	AA, N = 5	HL, N = 8	NHW, N = 27	OTHER, N = 1	TOTAL, N = 43	ASIAN, N = 0	AA, N = 5	HL, N = 2	NHW, N = 14	OTHER, N = 0	TOTAL, N = 21	ASIAN, N = 0	AA, N = 0	HL, N = 3	NHW, N = 11	OTHER, N = 0	TOTAL, N = 14	ASIAN, N = 0	AA, N = 22	HL, N = 2	NHW, N = 12	OTHER, N = 0	TOTAL, N = 36	ASIAN, N = 13	AA, N = 40	HL, N = 19	NHW, N = 36	OTHER, N = 2	TOTAL, N = 110
Stage
I	0	0	0	0	0	0	0	0	0	0	0	0	0	0	0	0	0	0	0	6	0	0	0	6	0	0	0	0	0	0
II	0	0	0	0	0	0	0	0	0	0	0	0	0	0	0	0	0	0	0	10	0	0	0	10	0	0	0	0	0	0
III	0	0	0	0	0	0	0	0	0	0	0	0	0	0	0	0	0	0	0	3	0	0	0	3	0	0	0	0	0	0
IV	2	5	8	27	1	43	0	5	2	14	0	21	0	0	3	11	0	14	0	3	2	12	0	17	0	0	0	0	0	0
HEALTHY	0	0	0	0	0	0	0	0	0	0	0	0	0	0	0	0	0	0	0	0	0	0	0	0	13	40	19	36	2	110
n	n	n	n	n	n	n	n	n	n	n	n	n	n	n	n	n	n	n	n	n	n	n	n	n	n	n	n	n	n	n

### Sheet: Table_S3
	HR+/HER2-	HR+/HER2-	HR+/HER2-	HR+/HER2-	HR+/HER2-	HR+/HER2-	HR-/HER2+	HR-/HER2+	HR-/HER2+	HR-/HER2+	HR-/HER2+	HR-/HER2+	HR+/HER2+	HR+/HER2+	HR+/HER2+	HR+/HER2+	HR+/HER2+	HR+/HER2+	TNBC	TNBC	TNBC	TNBC	TNBC	TNBC
Characteristic	ASIAN, N = 2	AA, N = 1	HL, N = 4	NHW, N = 31	OTHER, N = 0	TOTAL, N = 38	ASIAN, N = 1	AA, N = 0	HL, N = 0	NHW, N = 7	OTHER, N = 0	TOTAL, N = 8	ASIAN, N = 2	AA, N = 0	HL, N = 2	NHW, N = 17	OTHER, N = 1	TOTAL, N = 22	ASIAN, N = 3	AA, N = 0	HL, N = 6	NHW, N = 29	OTHER, N = 1	TOTAL, N = 39
Stage
I	0	0	0	2	0	2	0	0	0	0	0	0	0	0	1	2	0	3	0	0	3	10	0	13
II	1	1	2	21	0	25	1	0	0	5	0	6	2	0	1	10	1	14	1	0	3	12	0	16
III	1	0	1	8	0	10	0	0	0	2	0	2	0	0	0	4	0	4	2	0	0	7	1	10
IV	0	0	1	0	0	1	0	0	0	0	0	0	0	0	0	1	0	1	0	0	0	0	0	0
Disease Status
DFS	2	1	3	26	0	32	1	0	0	3	0	4	2	0	1	14	1	18	2	0	4	22	1	29
REC-D	0	0	0	5	0	5	0	0	0	2	0	2	0	0	0	2	0	2	1	0	1	7	0	9
REC-LR	0	0	0	0	0	0	0	0	0	2	0	2	0	0	1	0	0	1	0	0	1	0	0	1
DN-IV	0	0	1	0	0	1	0	0	0	0	0	0	0	0	0	1	0	1	0	0	0	0	0	0
n	n	n	n	n	n	n	n	n	n	n	n	n	n	n	n	n	n	n	n	n	n	n	n	n

### Sheet: Table_S4
	Stage	Stage	Stage	Stage
	I	II	III	IV	Total
Pool.Name
TNBC-AA	6	10	3	2	21

### Sheet: Table_S5
	Disease Status	Disease Status	Disease Status	Disease Status
	DFS	REC-D	REC-LR	DN-IV	Total
collection
Baseline	74	11	3	0	88
Post-Neo	52	16	4	2	74
Post-Op	48	8	3	0	59
Follow-up	40	12	3	1	56
Post-Recur	0	2	0	0	2
Total	214	49	13	3	279

### Sheet: Table_S6
	HEALTHY	HEALTHY	HEALTHY	HEALTHY	HEALTHY	HEALTHY	MBC	MBC	MBC	MBC	MBC	MBC
Characteristic	AA, N = 20	ASIAN, N = 0	HL, N = 8	NHW, N = 11	OTHER, N = 0	TOTAL, N = 39	AA, N = 25	ASIAN, N = 1	HL, N = 4	NHW, N = 31	OTHER, N = 1	TOTAL, N = 62
Pool.Name
HR+/HER2-	0	0	0	0	0	0	3	1	0	8	1	13
HR-/HER2+	0	0	0	0	0	0	1	0	1	6	0	8
HR+/HER2+	0	0	0	0	0	0	0	0	2	7	0	9
TNBC-1	0	0	0	0	0	0	0	0	1	4	0	5
TNBC-2	0	0	0	0	0	0	0	0	0	6	0	6
TNBC-AA	0	0	0	0	0	0	21	0	0	0	0	21
HEALTHY-1	0	0	4	5	0	9	0	0	0	0	0	0
HEALTHY-2	0	0	4	6	0	10	0	0	0	0	0	0
HEALTHY-AA	20	0	0	0	0	20	0	0	0	0	0	0
n	n	n	n	n	n	n	n	n	n	n	n	n

### Sheet: Table_S7
	Disease Status	Disease Status	Disease Status	Disease Status
	DFS	REC-D	REC-LR	DN-IV	Total
Subtype
HR+/HER2-	0	1	0	0	1
HR-/HER2+	3	2	0	0	5
HR+/HER2+	0	0	1	0	1
TNBC	6	7	1	0	14
Total	9	10	2	0	21

### Sheet: Table_S8
	Sample Type	Sample Type	Sample Type	Sample Type	Sample Type
	HR+/HER2-	HR-/HER2+	HR+/HER2+	TNBC	HEALTHY	Total
Race
ASIAN	2	0	0	0	13	15
AA	2	4	0	8	29	43
HL	8	1	1	1	13	24
NHW	22	11	8	4	26	71
OTHER	0	0	0	0	2	2
Total	34	16	9	13	83	155

### Sheet: Table_S9
Patient.ID	Recur.Loc
E006	Liver
E100	Mediastinum & Bone
E092	Carcinomatosis
E094	Lung
E096	Lung
E105	Brain
E114	Brain
E118	Brain
E003	Bone
E015	Lung
E072	Bone & Cervix
